# Can alcohol consumption in Germany be reduced by alcohol screening, brief intervention and referral to treatment in primary health care? Results of a simulation study

**DOI:** 10.1101/2021.05.18.21257405

**Authors:** Jakob Manthey, Adriana Solovei, Peter Anderson, Sinclair Carr, Jürgen Rehm

## Abstract

**Background:** Screening, brief intervention and referral to treatment (SBIRT) is a programme to reduce alcohol consumption for drinkers with high alcohol consumption levels. Only 2.9% of patients in primary health care (PHC) are screened for their alcohol use in Germany, despite high levels of alcohol consumption and attributable harm. We developed an open-access simulation model to estimate the impact of higher SBIRT delivery rates in German PHC settings on population-level alcohol consumption.

**Methods and findings:** A hypothetical population of drinkers and non-drinkers was simulated by sex, age, and educational status for the year 2009 based on survey and sales data. Risky drinking persons receiving BI or RT were sampled from this population based on screening coverage and other parameters. Running the simulation model for a ten-year period, drinking levels and heavy episodic drinking (HED) status were changed based on effect sizes from meta-analyses.

In the baseline scenario of 2.9% screening coverage, 2.4% of the adult German population received a subsequent intervention between 2009 and 2018. If every second PHC patient would have been screened for alcohol use, 21% of adult residents in Germany would have received BI or RT by the end of the ten-year simulation period. In this scenario, population-level alcohol consumption would be 12% lower than it was in 2018, without any impact on HED prevalence. Screening coverage rates below 10% were not found to have a measurable effect on drinking levels.

**Conclusions:** Large-scale implementation of SBIRT in PHC settings can yield substantial reductions of alcohol consumption in Germany. As high screening coverage rates may only be achievable in the long run, other effective alcohol policies are required to achieve short-term reduction of alcohol use and attributable harm in Germany. There is large potential to apply this open-access simulation model to other settings and for other alcohol interventions.
