## Supplementary material for "Can alcohol consumption in Germany be reduced by alcohol screening, brief intervention and referral to treatment in primary health care? Results of a simulation study": S1 File: INPUT.xlsx

### Sheet: ESA
year	sex	age	ses	N	LA	LA.SE	LA.N	CD	CD.SE	CD.N	HED_DRINKER	HED_DRINKER.SE	HED_DRINKER_N	DDL	DDL.SE	DDL.N	HED.LOW	HED.LOW.SE	HED.LOW.N	HED.MID	HED.MID.SE	HED.MID.N	HED.HIGH	HED.HIGH.SE	HED.HIGH.N
2009	male	18-64	low	526	0.0784229	0.0149152	526	0.800974	0.0230904	526	0.627972	0.0297988	383	20.8952	3.0836	364	0.600612	0.0339118	326	0.784071	0.103515	21	1	0	16
2009	female	18-64	low	687	0.116167	0.0162496	684	0.758608	0.0226623	684	0.262081	0.0248501	418	8.06439	0.943083	400	0.226812	0.0251805	361	0.415055	0.11199	25	1	0	13
2009	male	18-64	mid	1578	0.0201323	0.00421097	1575	0.903684	0.0100814	1575	0.508882	0.0156417	1276	18.3065	0.774304	1254	0.4713	0.016815	1128	0.85982	0.0516691	68	1	0	52
2009	female	18-64	mid	2119	0.0319336	0.00446081	2113	0.8661	0.00823541	2113	0.186125	0.0119382	1483	8.14099	0.364948	1443	0.155267	0.0113238	1303	0.446319	0.0561769	92	0.766171	0.0861139	35
2009	male	18-64	high	1428	0.0108899	0.00295106	1428	0.937649	0.00817449	1428	0.42046	0.0162746	1237	16.0676	0.58382	1214	0.3869	0.0168121	1126	0.762935	0.0701858	55	1	0	31
2009	female	18-64	high	1624	0.0153803	0.00358272	1623	0.914023	0.00778747	1623	0.158934	0.0106371	1211	8.40172	0.293036	1174	0.118188	0.00946826	1071	0.556356	0.0611883	82	0.625333	0.138652	16
2009	male	18-34	low	421	0.103236	0.0200216	421	0.845392	0.0243591	421	0.668718	0.0306111	315	19.3552	3.18754	297	0.646912	0.0329453	270	0.930903	0.067426	15	1	0	12
2009	female	18-34	low	472	0.125028	0.0231508	472	0.811523	0.0254745	472	0.429245	0.0346749	301	9.89835	1.48925	288	0.376146	0.0377211	256	0.882257	0.0692247	19	1	0	12
2009	male	18-34	mid	866	0.0228918	0.00537575	865	0.918939	0.0120706	865	0.613254	0.0234481	705	18.0937	1.06858	693	0.576138	0.0257432	627	1	0	34	1	0	29
2009	female	18-34	mid	1072	0.037619	0.00794484	1069	0.890445	0.012185	1069	0.329656	0.0205391	775	9.11673	0.556819	744	0.277123	0.0206379	661	0.788497	0.0610108	55	0.893334	0.0594836	25
2009	male	18-34	high	402	0.0170502	0.00621996	402	0.943344	0.0154328	402	0.574138	0.029511	352	15.6212	1.1396	346	0.540746	0.0318171	319	0.899779	0.0770259	15	1	0	10
2009	female	18-34	high	613	0.0300516	0.00905082	613	0.895274	0.0160984	613	0.265663	0.0215871	433	7.72852	0.438222	423	0.231665	0.0210507	393	0.702919	0.102718	23	1	0	7
2009	male	35-64	low	105	0.0406229	0.0206375	105	0.733307	0.0478569	105	0.559262	0.0641339	68	23.2821	6.17699	67	0.523082	0.0739765	56	0.637482	0.19248	6	1	0	4
2009	female	35-64	low	213	0.108753	0.0229679	210	0.710667	0.0363063	210	0.0971986	0.0290323	115	6.29657	1.11409	110	0.0861398	0.0288591	103	0	0	6	1	0	1
2009	male	35-49	mid	377	0.0221647	0.00885787	376	0.916628	0.0175109	376	0.462969	0.0287868	307	18.1628	1.403	305	0.425928	0.0296958	278	0.853513	0.0994981	16	1	0	10
2009	female	35-49	mid	548	0.0412789	0.00857956	548	0.868019	0.0146865	548	0.13499	0.0177488	375	7.21168	0.634522	371	0.10309	0.0160741	348	0.605944	0.151967	11	0.869357	0.128797	5
2009	male	35-49	high	536	0.013604	0.00534169	536	0.942135	0.0117524	536	0.359882	0.0244895	473	13.7068	0.705021	466	0.345647	0.0246629	452	0.700244	0.192568	9	1	0	5
2009	female	35-49	high	568	0.0121651	0.00469973	568	0.921911	0.0129403	568	0.134551	0.0168876	440	8.4213	0.5045	428	0.0871366	0.0138139	388	0.54658	0.0991603	33	0.423532	0.254759	4
2009	male	50-64	mid	334	0.0142984	0.00660996	333	0.868759	0.0214108	333	0.440641	0.0353661	263	18.6344	1.39277	255	0.401747	0.0382779	223	0.70868	0.128001	17	1	0	13
2009	female	50-64	mid	496	0.0157948	0.00627103	493	0.84023	0.0176852	493	0.103002	0.0185513	331	8.33388	0.648429	326	0.101149	0.0194027	292	0.099531	0.0672436	26	0.255468	0.213548	5
2009	male	50-64	high	488	0.00353651	0.00249738	488	0.928039	0.0142927	488	0.406782	0.0281915	410	19.6436	1.16987	400	0.347057	0.0300979	353	0.746716	0.0832266	31	1	0	16
2009	female	50-64	high	440	0.00559545	0.00323054	439	0.924108	0.0117509	439	0.0988954	0.0187045	336	9.00944	0.618478	321	0.0569678	0.0150738	288	0.488	0.10923	26	0.470503	0.231964	5
2009	male	35-49	low	45
2009	male	50-64	low	60
2009	female	35-49	low	84
2009	female	50-64	low	129
2009	male	18-64	low|mid|high														0.447011	0.01262	2593	0.813293	0.0389603	145	1	0	99
2009	female	18-64	low|mid|high														0.150585	0.0079081	2739	0.492044	0.0394192	200	0.779641	0.0628708	64
2012	male	18-64	low	591	0.056425	0.0132851	587	0.787805	0.0241813	587	0.612586	0.0346412	422	20.7836	4.52543	403	0.584792	0.03735	366	0.938241	0.0603701	22	1	0	12
2012	female	18-64	low	719	0.0933727	0.0149555	707	0.764656	0.0222365	707	0.297156	0.0270166	404	8.36277	1.04924	378	0.253768	0.0271174	342	0.714735	0.113479	20	0.969755	0.0308017	16
2012	male	18-64	mid	1755	0.0254023	0.00459296	1753	0.877366	0.0102899	1753	0.483248	0.017067	1372	18.0018	0.863879	1338	0.444403	0.0178481	1207	0.745307	0.0701128	60	1	0	66
2012	female	18-64	mid	2387	0.0402306	0.00495031	2382	0.865542	0.00836962	2382	0.23323	0.0130356	1677	7.63635	0.292506	1642	0.193071	0.0121754	1503	0.679713	0.0537777	104	0.783367	0.116218	27
2012	male	18-64	high	1553	0.0186171	0.00363006	1553	0.928872	0.00745077	1553	0.411743	0.0181807	1322	15.5922	0.648451	1288	0.379516	0.0184055	1176	0.713788	0.0614309	68	1	0	37
2012	female	18-64	high	1999	0.0168466	0.00345545	1994	0.895514	0.00833344	1994	0.183628	0.0107765	1475	8.10656	0.26958	1425	0.153101	0.0106031	1295	0.491492	0.055474	100	0.78705	0.0919219	25
2012	male	18-34	low	449	0.0495594	0.0142396	445	0.823931	0.0305171	445	0.678429	0.0352668	335	17.4032	2.72393	320	0.647203	0.0400972	292	1	0	18	1	0	9
2012	female	18-34	low	433	0.126646	0.0212141	428	0.800578	0.0263926	428	0.482259	0.038552	260	9.75835	1.11526	248	0.424178	0.0408167	222	0.872449	0.116142	14	0.945378	0.0551134	12
2012	male	18-34	mid	820	0.0263572	0.00693385	820	0.929949	0.0120195	820	0.617737	0.0212295	675	17.3064	1.08771	659	0.594863	0.0227631	601	0.964455	0.0354427	27	1	0	29
2012	female	18-34	mid	1071	0.038181	0.00807807	1070	0.868795	0.0135407	1070	0.342798	0.0206247	768	8.02872	0.527054	754	0.286914	0.0193443	684	0.922194	0.0377422	52	1	0	17
2012	male	18-34	high	350	0.0235227	0.00827352	350	0.950206	0.0140508	350	0.550152	0.0341011	308	14.0309	0.956948	297	0.534829	0.0361381	281	0.856649	0.131908	8	1	0	5
2012	female	18-34	high	590	0.00739658	0.00347692	590	0.91112	0.013205	590	0.337697	0.024933	437	8.20327	0.503916	422	0.302157	0.0257306	387	0.708038	0.0977622	26	1	0	9
2012	male	35-64	low	141	0.0656231	0.0245023	141	0.739682	0.0420562	141	0.518451	0.0606531	86	25.6655	10.1937	83	0.492236	0.0640219	74	0.850665	0.148889	4	1	0	3
2012	female	35-64	low	286	0.0708649	0.0188518	279	0.740356	0.0317259	279	0.165437	0.0366655	144	7.31956	1.58821	130	0.131315	0.0381696	120	0.540611	0.211057	6	1	0	4
2012	male	35-49	mid	400	0.0322471	0.0104391	400	0.848602	0.0215405	400	0.429965	0.0313235	301	18.826	1.5976	293	0.380233	0.0325673	261	0.550884	0.154914	13	1	0	18
2012	female	35-49	mid	587	0.0381277	0.00903043	587	0.873049	0.0157596	587	0.200712	0.0248507	416	7.23592	0.555138	410	0.162127	0.0229418	381	0.723509	0.0919215	21	0.446455	0.238074	5
2012	male	35-49	high	514	0.018884	0.00577632	514	0.930175	0.0119767	514	0.383235	0.0279212	433	15.1131	1.24656	421	0.352409	0.0287148	390	0.604527	0.105587	20	1	0	10
2012	female	35-49	high	695	0.0214374	0.00586079	695	0.90371	0.0118727	695	0.130029	0.0153796	520	7.88803	0.442307	500	0.10156	0.014782	462	0.467612	0.090575	32	0.638584	0.201675	6
2012	male	50-64	mid	535	0.0174792	0.00560481	533	0.858489	0.0170379	533	0.401859	0.0291794	396	17.8649	1.62747	386	0.357554	0.0311374	345	0.73668	0.110704	20	1	0	19
2012	female	50-64	mid	729	0.0440387	0.0087907	725	0.855449	0.015146	725	0.168292	0.0198093	493	7.69426	0.464615	478	0.140315	0.0197598	438	0.455353	0.104663	31	0.715555	0.228602	5
2012	male	50-64	high	689	0.0153126	0.00446375	689	0.914337	0.0130022	689	0.356162	0.0283316	581	17.1145	0.922571	570	0.307799	0.0282266	505	0.761731	0.0776803	40	1	0	22
2012	female	50-64	high	714	0.0190579	0.00639629	709	0.871523	0.0152009	709	0.121658	0.0154925	518	8.31428	0.425799	503	0.0911879	0.0146095	446	0.373257	0.0804158	42	0.720411	0.152499	10
2012	male	35-49	low	50
2012	male	50-64	low	91
2012	female	35-49	low	82
2012	female	50-64	low	204
2012	male	18-64	low|mid|high														0.435796	0.0135811	2755	0.750815	0.0470086	150	1	0	115
2012	female	18-64	low|mid|high														0.183709	0.00782077	3153	0.596824	0.0375061	225	0.833823	0.0625911	68
2015	male	18-64	low	508	0.0755656	0.0162639	505	0.757461	0.0275892	505	0.536261	0.0391177	334	19.6861	2.65419	315	0.501682	0.0441833	274	0.976769	0.0235264	23	1	0	16
2015	female	18-64	low	572	0.126934	0.019267	568	0.727957	0.0256321	568	0.274175	0.0340698	320	8.20875	1.3945	303	0.231449	0.0334993	278	0.563934	0.223971	16	1	0	7
2015	male	18-64	mid	1877	0.0238547	0.00398983	1876	0.873715	0.0109288	1876	0.498285	0.0177087	1425	17.6979	0.896577	1374	0.453274	0.0186963	1241	0.774826	0.0608705	83	1	0	46
2015	female	18-64	mid	2423	0.0213249	0.00331323	2421	0.883902	0.00844772	2421	0.234334	0.0122075	1735	8.69142	0.520224	1676	0.194327	0.0118007	1518	0.596022	0.0533053	118	0.883605	0.0637258	34
2015	male	18-64	high	1703	0.0133303	0.00277181	1699	0.927248	0.00664638	1699	0.414488	0.0155596	1440	15.7962	0.529562	1400	0.381224	0.0167378	1293	0.734461	0.0493662	72	1	0	31
2015	female	18-64	high	2065	0.017839	0.00315819	2064	0.897833	0.00721739	2064	0.183683	0.0111528	1511	8.41683	0.347985	1459	0.144496	0.0106375	1322	0.541545	0.053147	96	0.7841	0.071679	34
2015	male	18-34	low	400	0.0785559	0.0149437	399	0.843653	0.0215151	399	0.664698	0.0391349	266	23.0449	3.89496	259	0.606668	0.0439202	223	0.97519	0.0251465	22	1	0	12
2015	female	18-34	low	358	0.128783	0.0223783	356	0.7559	0.0319804	356	0.401764	0.0446387	215	7.59214	0.779577	204	0.364776	0.0457028	186	1	0	14	1	0	3
2015	male	18-34	mid	1061	0.0424894	0.00727793	1060	0.892409	0.0142844	1060	0.600985	0.0229023	803	15.4157	0.791267	784	0.56635	0.0240845	718	1	0	45	1	0	19
2015	female	18-34	mid	1169	0.0314726	0.00540112	1168	0.895234	0.0116927	1168	0.390493	0.0182411	872	10.7699	1.464	836	0.334113	0.018689	752	0.931204	0.0315964	62	0.945249	0.0404259	22
2015	male	18-34	high	505	0.0214952	0.00653273	504	0.933502	0.0119711	504	0.540314	0.0256387	429	15.2392	0.793759	419	0.511484	0.028304	391	0.823146	0.0972588	17	1	0	9
2015	female	18-34	high	733	0.027727	0.005877	732	0.866869	0.0147622	732	0.286977	0.0193583	505	8.02801	0.443233	486	0.242791	0.0197176	443	0.829837	0.071494	32	0.821786	0.156193	9
2015	male	35-64	low	108	0.0724345	0.0282956	106	0.667209	0.0480774	106	0.393473	0.0638416	68	15.2023	3.14268	56	0.378345	0.0724781	51	1	0	1	1	0	4
2015	female	35-64	low	214	0.125737	0.0277056	212	0.709879	0.0374336	212	0.170011	0.0480103	105	8.71042	2.39164	99	0.118961	0.0451106	92	0	0	2	1	0	4
2015	male	35-49	mid	363	0.0167471	0.0068576	363	0.896427	0.0196661	363	0.508106	0.0333312	277	17.9205	1.37254	264	0.433862	0.0367932	233	0.776321	0.0953955	19	1	0	10
2015	female	35-49	mid	616	0.0230652	0.00640821	615	0.906863	0.0132878	615	0.19206	0.0220182	427	7.00225	0.389328	413	0.175644	0.0229971	386	0.483931	0.106195	22	1	0	3
2015	male	35-49	high	573	0.0111608	0.0041943	571	0.928395	0.0124303	571	0.419289	0.0250887	490	13.8448	0.774434	476	0.393821	0.0265749	449	0.793439	0.0942863	20	1	0	6
2015	female	35-49	high	668	0.0202303	0.00671698	668	0.899308	0.0135737	668	0.144547	0.0165467	490	7.32635	0.452492	472	0.109645	0.0151867	434	0.545248	0.0964212	28	0.880196	0.114423	7
2015	male	50-64	mid	453	0.0126316	0.00667047	453	0.83484	0.0198258	453	0.390714	0.0307165	345	19.7476	2.01197	326	0.356508	0.0326896	290	0.57933	0.128518	19	1	0	17
2015	female	50-64	mid	638	0.0111826	0.00439534	638	0.853195	0.0166308	638	0.1321	0.0217965	436	8.43345	0.56093	427	0.0897396	0.0166807	380	0.362895	0.111101	34	0.759479	0.153385	9
2015	male	50-64	high	625	0.0103833	0.00437609	624	0.921879	0.0112403	624	0.324769	0.0256253	521	18.3823	1.07336	505	0.274235	0.0271086	453	0.646485	0.0751975	35	1	0	16
2015	female	50-64	high	664	0.00639641	0.00296064	664	0.924164	0.0115853	664	0.139887	0.0172882	516	9.83698	0.79912	501	0.100431	0.0163168	445	0.290413	0.0822826	36	0.740871	0.0982053	18
2015	male	35-49	low	44
2015	male	50-64	low	64
2015	female	35-49	low	81
2015	female	50-64	low	133
2015	male	18-64	low|mid|high														0.427169	0.0127395	2819	0.778053	0.0406551	178	1	0	94
2015	female	18-64	low|mid|high														0.178444	0.00845536	3126	0.57306	0.0376841	230	0.843114	0.0441967	76
2018	male	18-64	low	435	0.0983906	0.0200329	434	0.794153	0.0299996	434	0.48793	0.0414012	262	15.6432	1.85815	247	0.461746	0.0480937	222	0.492026	0.195795	12	1	0	10
2018	female	18-64	low	586	0.15404	0.02299	578	0.68632	0.0305549	578	0.31202	0.0365776	339	7.92496	0.990375	329	0.271993	0.0395188	293	0.822209	0.102255	23	0.335824	0.172858	9
2018	male	18-64	mid	1746	0.0145513	0.00267692	1745	0.891304	0.0114818	1745	0.454261	0.0174898	1368	14.2123	0.655466	1351	0.419684	0.0172595	1242	0.857628	0.0539479	60	1	0	39
2018	female	18-64	mid	2231	0.0341543	0.0050701	2230	0.860096	0.0098225	2230	0.261127	0.0141854	1558	7.57122	0.298833	1536	0.234519	0.0146474	1399	0.613285	0.0637135	89	0.974916	0.024998	35
2018	male	18-64	high	1977	0.0193889	0.0033648	1977	0.918389	0.00828504	1977	0.396333	0.0165023	1629	13.6759	0.528739	1600	0.374111	0.0174363	1492	0.785032	0.0429109	70	1	0	31
2018	female	18-64	high	2248	0.0226086	0.00425916	2243	0.883412	0.00846252	2243	0.21728	0.0122235	1621	7.94355	0.262366	1594	0.189112	0.0121874	1466	0.588042	0.0601145	92	0.637493	0.129712	24
2018	male	18-34	low	353	0.128044	0.0245628	352	0.775757	0.0376119	352	0.571839	0.0409229	214	15.4044	2.22898	207	0.515326	0.0466207	185	1	0	10	1	0	9
2018	female	18-34	low	419	0.159842	0.029193	414	0.758123	0.0329755	414	0.40303	0.0369868	252	9.22225	0.938373	241	0.334963	0.0394907	211	0.877521	0.0936554	21	0.74674	0.204184	8
2018	male	18-34	mid	955	0.0282037	0.00485874	954	0.900965	0.012174	954	0.550839	0.0229534	740	14.8297	0.839004	725	0.507893	0.0233017	665	0.963194	0.027252	32	1	0	26
2018	female	18-34	mid	1071	0.0393367	0.00653715	1071	0.864745	0.0144259	1071	0.422936	0.0214292	762	9.75135	0.636229	745	0.37943	0.0223099	662	0.787041	0.0743088	55	0.955557	0.0438881	23
2018	male	18-34	high	606	0.0327933	0.00853771	606	0.905558	0.0157876	606	0.519468	0.0284578	497	13.6257	0.800498	485	0.48877	0.0298352	455	1	0	20	1	0	9
2018	female	18-34	high	770	0.0311155	0.00686165	767	0.868285	0.0136763	767	0.361177	0.0230669	539	8.25375	0.418795	529	0.324275	0.0243365	479	0.84528	0.0636509	38	1	0	7
2018	male	35-64	low	82	0.0561773	0.0327439	82	0.820341	0.046771	82	0.374552	0.0773305	48	16.0168	3.08992	40	0.382408	0.0939409	37	0	0	2	1	0	1
2018	female	35-64	low	167	0.148736	0.0366782	164	0.620675	0.0503936	164	0.216456	0.0631167	87	6.63394	1.64692	88	0.21339	0.067106	82	0.490592	0.354152	2	0	0	1
2018	male	35-49	mid	373	0.00218142	0.00218943	373	0.888778	0.022513	373	0.435603	0.032491	295	13.1813	1.19718	294	0.407814	0.0320335	277	0.926748	0.0757461	6	1	0	7
2018	female	35-49	mid	555	0.0337492	0.00954683	555	0.866442	0.0163603	555	0.202289	0.0257247	364	6.54193	0.44348	360	0.190869	0.0261685	334	0.420736	0.135138	16	1	0	5
2018	male	35-49	high	652	0.0156126	0.00458331	652	0.925381	0.0136871	652	0.379258	0.0249742	523	12.5137	0.671826	512	0.367714	0.0265767	491	0.946351	0.0536466	12	1	0	7
2018	female	35-49	high	772	0.0203614	0.00719519	772	0.888363	0.014076	772	0.179168	0.0171313	548	7.49091	0.451095	542	0.1571	0.0175476	513	0.611605	0.123608	18	0.500676	0.205433	7
2018	male	50-64	mid	418	0.0166243	0.00742408	418	0.882425	0.0191511	418	0.357736	0.0307525	333	15.1229	1.02514	332	0.325216	0.0319378	300	0.693652	0.124616	22	1	0	6
2018	female	50-64	mid	605	0.0292998	0.00799688	604	0.844819	0.0169601	604	0.179877	0.0236735	432	6.8575	0.425527	431	0.159662	0.0239017	403	0.535743	0.132105	18	1	0	7
2018	male	50-64	high	719	0.0139562	0.00529794	719	0.917361	0.0133261	719	0.317947	0.02301	609	15.7758	1.03153	603	0.281739	0.0228989	546	0.560321	0.0761263	38	1	0	15
2018	female	50-64	high	706	0.0171657	0.00736362	704	0.891148	0.0149009	704	0.134042	0.0184937	534	8.49857	0.496728	523	0.10433	0.0177778	474	0.325461	0.100595	36	0.688611	0.142656	10
2018	male	35-49	low	40
2018	male	50-64	low	42
2018	female	35-49	low	59
2018	female	50-64	low	108
2018	male	18-64	low|mid|high														0.400227	0.0132877	2967	0.783928	0.0420961	142	1	0	81
2018	female	18-64	low|mid|high														0.217431	0.00971458	3168	0.622745	0.0416622	204	0.738024	0.0834795	68

### Sheet: GEDA
sex	age	ses	N	N.pop	PHC.any.alcohol	PHC.any.alcohol.SE	PHC.risk.low	PHC.risk.low.SE	PHC.risk.mid	PHC.risk.mid.SE	PHC.risk.high	PHC.risk.high.SE
male	15-34	low	67	333384	0.757616	0.0628037	0.879156	0.0664223	0.430166	0.228626	0	0
male	15-34	mid	192	692524	0.745644	0.0410764	0.665279	0.092653	0.88368	0.0786406	NA	NA
male	15-34	high	17	34246.5	0.718155	0.125769	0.766196	0.21609	0.692458	0.271112	NA	NA
male	35-49	low	247	1.26372e+06	0.684488	0.0339528	0.64086	0.0719486	0.641776	0.0844041	0	2.0083e-11
male	35-49	mid	1243	4.71639e+06	0.71971	0.0166016	0.716379	0.0250426	0.693583	0.0388473	1	9.1433e-11
male	35-49	high	503	1.38733e+06	0.651407	0.0236447	0.618266	0.0393729	0.678941	0.0663547	NA	NA
male	50-64	low	419	1.64101e+06	0.742982	0.0271464	0.613942	0.0542674	0.73321	0.0618589	0.81605	0.206313
male	50-64	mid	1272	4.38942e+06	0.764581	0.0155232	0.768802	0.0223683	0.725714	0.0349052	0.674491	0.20904
male	50-64	high	1012	2.31657e+06	0.668301	0.0171652	0.662481	0.0242015	0.670408	0.0450247	0.782228	0.233873
male	65-99	low	1113	3.36625e+06	0.871789	0.0126993	0.871672	0.0240805	0.830599	0.0328534	0.647689	0.206617
male	65-99	mid	2946	8.88328e+06	0.867677	0.0079108	0.871225	0.0113659	0.823056	0.0200007	0.823709	0.174503
male	65-99	high	1762	3.71057e+06	0.798836	0.0112601	0.788172	0.0156466	0.824795	0.0192356	0.788699	0.209675
female	15-34	low	109	375319	0.800719	0.0465751	1	1.7877e-11	0.81182	0.16081	NA	NA
female	15-34	mid	274	640603	0.840887	0.0299027	0.805037	0.0744505	0.92615	0.0674245	1	0
female	15-34	high	35	60395.5	0.745568	0.069243	0.831781	0.167636	0.679025	0.204169	1	0
female	35-49	low	266	964769	0.826608	0.0260771	0.849219	0.0621132	0.828099	0.0976246	0.228861	0.288196
female	35-49	mid	1722	4.39402e+06	0.790945	0.0120716	0.762812	0.0339272	0.788836	0.0386288	1	0
female	35-49	high	779	1.47229e+06	0.730763	0.0188623	0.71626	0.0423171	0.686362	0.061782	NA	NA
female	50-64	low	388	1.23066e+06	0.768292	0.0269392	0.751163	0.0677229	0.676002	0.0853462	1	0
female	50-64	mid	1999	5.04824e+06	0.79152	0.0103738	0.796405	0.0203229	0.79223	0.0330905	1	0
female	50-64	high	1204	2.0542e+06	0.741377	0.0156375	0.724941	0.0271976	0.7138	0.0353465	0.488023	0.319986
female	65-99	low	1248	4.28855e+06	0.888261	0.0105219	0.880403	0.0249291	0.826219	0.0407757	1	0
female	65-99	mid	3708	1.11817e+07	0.870392	0.00680566	0.860874	0.0137756	0.85306	0.0177706	1	2.2319e-11
female	65-99	high	1284	2.2928e+06	0.812521	0.0133369	0.815295	0.0223751	0.774263	0.0253186	1	0

### Sheet: APC
year	APC	APC_LCI	APC_UCI
2009	11.2311	8.7652	14.8215
2010	11.2113	8.76266	14.4734
2011	11.3238	8.37264	14.1147
2012	11.3092	8.60434	14.3273
2013	11.0655	8.32958	14.0688
2014	11.0496	8.39292	13.7426
2015	11.0557	8.34783	13.6761
2016	10.9308	8.3343	13.5915
2017	10.8139	8.09965	13.819
2018	10.8144	8.25864	13.4363
