## Supplementary material for "Can alcohol consumption in Germany be reduced by alcohol screening, brief intervention and referral to treatment in primary health care? Results of a simulation study": S1 File: WPP2019_Germany.csv

year	sex	age	pop
2009	female	15-34	9220.043
2009	female	35-49	9364.1
2009	female	50-64	7819.079
2009	female	65-99	9459.396
2009	male	15-34	9495.749
2009	male	35-49	9702.831
2009	male	50-64	7786.114
2009	male	65-99	6963.956
2010	female	15-34	9181.963
2010	female	35-49	9175.112
2010	female	50-64	7978.424
2010	female	65-99	9525.456
2010	male	15-34	9465.441
2010	male	35-49	9494.095
2010	male	50-64	7952.877
2010	male	65-99	7086.716
2011	female	15-34	9181.383
2011	female	35-49	8976.72
2011	female	50-64	8155.587
2011	female	65-99	9565.195
2011	male	15-34	9501.045
2011	male	35-49	9255.999
2011	male	50-64	8120.015
2011	male	65-99	7176.756
2012	female	15-34	9191.553
2012	female	35-49	8778.229
2012	female	50-64	8369.705
2012	female	65-99	9604.7
2012	male	15-34	9553.952
2012	male	35-49	9019.106
2012	male	50-64	8324.953
2012	male	65-99	7258.57
2013	female	15-34	9205.157
2013	female	35-49	8584.384
2013	female	50-64	8605.44
2013	female	65-99	9655.271
2013	male	15-34	9616.335
2013	male	35-49	8791.392
2013	male	50-64	8554.523
2013	male	65-99	7340.643
2014	female	15-34	9212.81
2014	female	35-49	8400.135
2014	female	50-64	8840.021
2014	female	65-99	9725.751
2014	male	15-34	9677.004
2014	male	35-49	8580.718
2014	male	50-64	8788.562
2014	male	65-99	7431.614
2015	female	15-34	9207.269
2015	female	35-49	8229.775
2015	female	50-64	9056.196
2015	female	65-99	9818.475
2015	male	15-34	9726.421
2015	male	35-49	8392.965
2015	male	50-64	9010.859
2015	male	65-99	7535.659
2016	female	15-34	9210.327
2016	female	35-49	8085.79
2016	female	50-64	9247.827
2016	female	65-99	9876.407
2016	male	15-34	9791.441
2016	male	35-49	8235.73
2016	male	50-64	9180.258
2016	male	65-99	7621.659
2017	female	15-34	9199.138
2017	female	35-49	7958.075
2017	female	50-64	9423.964
2017	female	65-99	9951.826
2017	male	15-34	9844.563
2017	male	35-49	8105.845
2017	male	50-64	9343.424
2017	male	65-99	7713.422
2018	female	15-34	9171.008
2018	female	35-49	7852.524
2018	female	50-64	9570.117
2018	female	65-99	10034.605
2018	male	15-34	9879.162
2018	male	35-49	8007.479
2018	male	50-64	9481.765
2018	male	65-99	7805.286
